# Brain age gap correlates with DTI-derived microstructural abnormalities in multiple sclerosis

**DOI:** 10.64898/2026.06.15.26355725

**Authors:** Stasson Lea, Oun Al-iedani, Caden Bardell, Sean Burnard, Vicki Maltby, Saad Ramadan, Rodney Lea, Jeannette Lechner-Scott

**Author notes:** Joint last authors (Rodney Lea, Jeannette Lechner-Scott). Corresponding Author: Rodney Lea.

## Abstract

**Background:** Brain age gap (BAG) is increased in multiple sclerosis (MS), but whether it reflects microstructural pathology beyond conventional atrophy remains unclear.

**Objective:** To test whether BAG is elevated in MS and correlates with conventional and diffusion tensor imaging (DTI) abnormalities relative to healthy controls.

**Methods:** A case-control study of 43 people with MS and 18 healthy controls was performed. BAG was estimated from T1-weighted MRI using brainageR. Controls were used as MRI reference distributions. MRI values were expressed as deviation z-scores and correlated with BAG within MS. Conventional MRI and DTI domains were analysed using age/sex-adjusted partial correlations with domain-wise Benjamini-Hochberg FDR correction, where appropriate.

**Results:** BAG was higher in MS than controls (4.79 vs −2.58 years; p<0.001; Cohen’s d=0.84). Within MS, BAG correlated with EDSS (partial r=0.38, p=0.014), disease duration (r=0.39, p=0.011), and lesion volume (r=0.67, p<0.001). Control-referenced conventional MRI abnormalities correlated strongly with BAG, including lower peripheral grey matter volume (r=−0.71, q<0.001), higher CSF volume (r=0.69, q<0.001), and lower grey matter volume (r=−0.67, q<0.001). DTI associations were robust, including higher NAWM mean diffusivity (r=0.66, q<0.001), higher radial diffusivity (r=0.65, q<0.001), and lower fractional anisotropy (r=−0.52, q<0.001).

**Conclusions:** BAG was elevated in MS and correlated with clinical severity, conventional MRI abnormality, and DTI-derived microstructural injury. These findings support BAG as a biologically relevant MS phenotype extending beyond volumetric atrophy.
