## Supplementary Data File 1 for "Brain age gap correlates with DTI-derived microstructural abnormalities in multiple sclerosis"

domain	measure_outcome	study_context	mri_value_type	partial_r	raw_p_value	domain_fdr_q_value	significance_basis	significance_value	significance_marker	n	pearson_r	pearson_p_value	partial_ci_low	partial_ci_high	region	metabolite	annotation
Routine clinical index	EDSS	Routine clinical correlations with BAG in MS	observed value	0.3771701762581279	0.013805967322936036		raw_p_value	0.013805967322936036	*	42	0.29048763620380663	0.062009291	0.074402532	0.6162724234377446			Clinical/cognitive severity
Routine clinical index	Disease duration	Routine clinical correlations with BAG in MS	observed value	0.3863611833418131	0.011493203256611673		raw_p_value	0.011493203256611673	*	42	0.24900412168258795	0.11179141885180242	0.085093242	0.6229011850162687			Clinical/cognitive severity
Routine clinical index	Age at onset	Routine clinical correlations with BAG in MS	observed value	-0.386361183	0.011493203256611725		raw_p_value	0.011493203256611725	*	42	-0.361182749	0.01877149	-0.622901185	-0.085093242			Clinical/cognitive severity
Routine clinical index	Lesion volume (log1p)	Routine clinical correlations with BAG in MS	observed value	0.6652192408169748	1.540499057612704e-06		raw_p_value	1.540499057612704e-06	**	42	0.6518321709904463	2.9247760204268277e-06	0.44616512753504595	0.8090712226683536			Lesion burden
Conventional MRI	Peripheral GM volume	Conventional MRI correlations with BAG in MS	healthy-control-referenced age/sex-adjusted z-score	-0.705463408	1.8174200070730185e-07	9.087100035365092e-07	domain_fdr_q_value	9.087100035365092e-07	**	42	-0.665219432	1.540484615027778e-06	-0.833749304	-0.504912943			Atrophy / tissue loss
Conventional MRI	CSF volume	Conventional MRI correlations with BAG in MS	healthy-control-referenced age/sex-adjusted z-score	0.6910335702406648	4.067058189650618e-07	1.0167645474126545e-06	domain_fdr_q_value	1.0167645474126545e-06	**	42	0.6554659062969489	2.4653092464873554e-06	0.4836326351663404	0.8249593501368017			CSF expansion / atrophy
Conventional MRI	GM volume	Conventional MRI correlations with BAG in MS	healthy-control-referenced age/sex-adjusted z-score	-0.668586112	1.304440639160257e-06	2.174067731933762e-06	domain_fdr_q_value	2.174067731933762e-06	**	42	-0.624628209	9.816413623320731e-06	-0.811155447	-0.451008721			Atrophy / tissue loss
Conventional MRI	WM volume	Conventional MRI correlations with BAG in MS	healthy-control-referenced age/sex-adjusted z-score	-0.331956628	0.031736265	0.031736265	domain_fdr_q_value	0.031736265	*	42	-0.224980162	0.15200781106715686	-0.583162542	-0.022805545			White matter volume
Conventional MRI	Total brain volume	Conventional MRI correlations with BAG in MS	healthy-control-referenced age/sex-adjusted z-score	-0.577529163	6.21414624117462e-05	7.767682801468274e-05	domain_fdr_q_value	7.767682801468274e-05	**	42	-0.509664116	0.000565749	-0.753482661	-0.324377117			Atrophy / tissue loss
DTI	AD NAWM	DTI correlations with BAG in MS	healthy-control-referenced age/sex-adjusted z-score	0.5487672815082437	0.000245888	0.00032785	domain_fdr_q_value	0.00032785	**	40	0.49973382824601825	0.001026488	0.2778228858234714	0.7388354321672842			Microstructural injury
DTI	FA NAWM	DTI correlations with BAG in MS	healthy-control-referenced age/sex-adjusted z-score	-0.523443967	0.000528393	0.000528393	domain_fdr_q_value	0.000528393	**	40	-0.539131116	0.000331326	-0.722265987	-0.24470938			Reduced white matter integrity
DTI	MD NAWM	DTI correlations with BAG in MS	healthy-control-referenced age/sex-adjusted z-score	0.6611973386941389	3.410426693050526e-06	1.0406541117769023e-05	domain_fdr_q_value	1.0406541117769023e-05	**	40	0.5850352089718853	7.346276996093359e-05	0.43304923992788324	0.8097258724444892			Microstructural injury
DTI	RD NAWM	DTI correlations with BAG in MS	healthy-control-referenced age/sex-adjusted z-score	0.6518552298330132	5.2032705588845116e-06	1.0406541117769023e-05	domain_fdr_q_value	1.0406541117769023e-05	**	40	0.588329041	6.535704150457543e-05	0.41961411286951456	0.8039960462483619			Microstructural injury
Clinical/cognitive exploratory	tARCS	Other clinical/cognitive correlations with BAG in MS	observed value	-0.32395207	0.036358101951907536		raw_p_value	0.036358101951907536	*	42	-0.35302041	0.021837926	-0.577212536	-0.013839302			Clinical/cognitive severity
Clinical/cognitive exploratory	Memory	Other clinical/cognitive correlations with BAG in MS	observed value	-0.232117038	0.13909211283070336		raw_p_value	0.13909211283070336		42	-0.252997912	0.1059744488158207	-0.506969157	0.085580336			Clinical/cognitive severity
Clinical/cognitive exploratory	Verbal fluency	Other clinical/cognitive correlations with BAG in MS	observed value	-0.457657424	0.002308362		raw_p_value	0.002308362	**	42	-0.475218653	0.001471275	-0.673193267	-0.170447907			Clinical/cognitive severity
Clinical/cognitive exploratory	Visuospatial	Other clinical/cognitive correlations with BAG in MS	observed value	-0.027970581	0.860424444		raw_p_value	0.860424444		42	-0.035169932	0.8250013390438093	-0.336547559	0.28603098336133614			Clinical/cognitive severity
Clinical/cognitive exploratory	Language	Other clinical/cognitive correlations with BAG in MS	observed value	-0.24297044	0.12584406671538056		raw_p_value	0.12584406671538056		41	-0.262785347	0.096928805	-0.51872161	0.078569881			Clinical/cognitive severity
Clinical/cognitive exploratory	Attention	Other clinical/cognitive correlations with BAG in MS	observed value	-0.025905136	0.8706403514779777		raw_p_value	0.8706403514779777		42	-0.008083719	0.9594783151477485	-0.334713451	0.2879277007686686			Clinical/cognitive severity
Clinical/cognitive exploratory	SDMT	Other clinical/cognitive correlations with BAG in MS	observed value	-0.307242405	0.047790003		raw_p_value	0.047790003	*	42	-0.227555921	0.14724888686780538	-0.564704516	0.004718552			Clinical/cognitive severity
Clinical/cognitive exploratory	DASS-21	Other clinical/cognitive correlations with BAG in MS	observed value	-0.013935656	0.9302009548372584		raw_p_value	0.9302009548372584		42	-0.000755482	0.9962114042452451	-0.324038326	0.2988711187285249			Clinical/cognitive severity
Clinical/cognitive exploratory	Stress	Other clinical/cognitive correlations with BAG in MS	observed value	-0.057802951	0.7161529046598264		raw_p_value	0.7161529046598264		42	-0.039942542	0.8017016488595741	-0.362780025	0.25835844105223194			Clinical/cognitive severity
Clinical/cognitive exploratory	Anxiety	Other clinical/cognitive correlations with BAG in MS	observed value	-0.134344732	0.39630814130415376		raw_p_value	0.39630814130415376		42	-0.122504147	0.43959572298736804	-0.427944747	0.1849027296869812			Clinical/cognitive severity
Clinical/cognitive exploratory	Depression	Other clinical/cognitive correlations with BAG in MS	observed value	0.098731085	0.5339000637698823		raw_p_value	0.5339000637698823		42	0.10983892768602276	0.48865166153643863	-0.219530054	0.39799969276298663			Clinical/cognitive severity
Clinical/cognitive exploratory	MFIS	Other clinical/cognitive correlations with BAG in MS	observed value	-0.184361242	0.24248753025675662		raw_p_value	0.24248753025675662		42	-0.196380233	0.21259513205165684	-0.46893929	0.13489517026781406			Clinical/cognitive severity
Clinical/cognitive exploratory	Physical fatigue	Other clinical/cognitive correlations with BAG in MS	observed value	-0.257467245	0.099741789		raw_p_value	0.099741789		42	-0.274630272	0.078388513	-0.526730952	0.058754411			Clinical/cognitive severity
Clinical/cognitive exploratory	Cognitive fatigue	Other clinical/cognitive correlations with BAG in MS	observed value	-0.147336951	0.3517853692250936		raw_p_value	0.3517853692250936		42	-0.151725443	0.33746438865211414	-0.438710859	0.17206985998034077			Clinical/cognitive severity
